# Neuron-Specific DNA Methylation Differences in the Prefrontal Cortex in Parkinson’s Disease

**DOI:** 10.64898/2026.02.03.26344617

**Authors:** Anthony Klokkaris, Eilis Hannon, Joe Burrage, Barry Chioza, Adam R. Smith, Joshua Harvey, Alice Franklin, Luke Weymouth, Jennifer Imm, Katie Lunnon, Emma L. Dempster, Jonathan Mill, Anna Migdalska-Richards

## Abstract

Parkinson’s disease (PD) is a progressive movement disorder that affects over ten million individuals worldwide. While the involvement of genetically-driven cellular mechanisms in PD pathogenesis is well-established, there is increasing evidence that epigenetic dysregulation also plays a key role.

We profiled genome-wide DNA methylation in isolated neuronal, oligodendrocyte and other glial nuclei populations from the prefrontal cortex of 71 PD and 56 control individuals. We identified seven significant differentially methylated positions in neuronal nuclei associated with PD. All these sites were hypermethylated in PD, with five of the differentially methylated positions located in the following genes: *ROBO4, SSBP2, PDE4B, NPHP1*, and *HSD17B12*. No differentially methylated positions were observed in oligodendrocyte or other glial nuclei, highlighting the neuronal specificity of PD-associated methylation changes. Comparison with a large bulk brain meta-analysis of Lewy body pathology confirmed concordant directionality for ∼79% of neuronal differentially methylated positions, indicating that bulk tissue signals primarily reflect neuronal alterations.

Together, these findings provide the first cell type-resolved map of DNA methylation changes in the PD cortex, revealing neuronal-specific hypermethylation at novel loci and emphasizing the importance of cell type-specific analyses in disentangling the molecular heterogeneity of PD. This study lays the groundwork for future multi-omics and region-specific studies aimed at uncovering mechanisms underlying disease vulnerability and progression at the cellular level.
