## Supplementary Data 1 FinalSampleNumbers for "Neuron-Specific DNA Methylation Differences in the Prefrontal Cortex in Parkinson’s Disease"

### Sheet: Sheet1
Supplementary Data 1: Final sample numbers after filtering, grouped by PD and GBA1 status
	PD-GBA1	PD-non-GBA1	Control-GBA1	Control-non-GBA1
NeuN+	34	31	9	43
SOX10+	25	25	8	34
Double negative	31	29	9	36
