## Supplementary Data 3 CETYGOEstimates for "Neuron-Specific DNA Methylation Differences in the Prefrontal Cortex in Parkinson’s Disease"

### Sheet: Sheet 1
Supplementary Data 3: CETYGO cell composition estimates
Basename	NeuNNeg_SOX10Neg	NeuNPos	NeuNNeg_SOX10Pos	CETYGO	Cell_Type	PD_GBA1_status	Passed CETYGO check
203973690050_R02C01	1.06007	2.96894e-19	-2.64154e-18	0.0702689	Double neg	Control_GBA	PASS
203973690050_R08C01	1.07437	1.04722e-18	-5.95616e-18	0.0709707	Double neg	PD_GBA	PASS
203973690062_R02C01	1.05517	9.02976e-19	-4.84915e-18	0.0614895	Double neg	Control_nonGBA	PASS
203973690062_R05C01	1.04349	0.020331	1.30141e-18	0.0805945	Double neg	Control_nonGBA	PASS
203973690062_R07C01	1.07284	5.02155e-19	-1.30534e-17	0.0696802	Double neg	PD_nonGBA	PASS
203973690076_R02C01	1.06771	-1.68628e-19	1.05544e-17	0.066024	Double neg	Control_nonGBA	PASS
203973690076_R06C01	1.04533	3.2478e-18	6.28382e-19	0.0539227	Double neg	PD_GBA	PASS
203973690083_R01C01	1.06856	-7.42698e-19	-2.62262e-18	0.0646857	Double neg	Control_nonGBA	PASS
203973690083_R05C01	1.09671	-5.71395e-18	1.14716e-17	0.089501	Double neg	Control_GBA	PASS
203973690083_R06C01	1.02246	0.00968532	-1.67429e-18	0.0470011	Double neg	Control_nonGBA	PASS
203976760029_R01C01	0.956455	0.0767365	6.4702e-18	0.0704261	Double neg	PD_nonGBA	PASS
203976760029_R04C01	0.972449	0.063344	-2.35164e-18	0.0781396	Double neg	Control_nonGBA	PASS
203976760030_R02C01	1.07788	1.00562e-18	-4.48286e-18	0.080925	Double neg	Control_GBA	PASS
203976760030_R04C01	1.08634	6.72676e-19	6.67184e-18	0.0774234	Double neg	PD_nonGBA	PASS
203976760030_R07C01	1.03971	0.00204271	-7.01783e-18	0.0622032	Double neg	Control_nonGBA	PASS
203976760031_R03C01	0.940424	0.0987688	-1.06357e-19	0.0459788	Double neg	PD_GBA	PASS
203976760031_R04C01	1.06596	7.23864e-19	-6.06547e-18	0.0832466	Double neg	Control_nonGBA	PASS
203976760031_R08C01	1.09502	2.58159e-19	-1.28185e-17	0.0777902	Double neg	Control_nonGBA	PASS
203976760032_R01C01	1.08409	-5.02012e-18	8.89567e-18	0.0654004	Double neg	PD_nonGBA	PASS
203976760032_R07C01	1.08036	1.96565e-20	1.3981e-17	0.0701967	Double neg	Control_nonGBA	PASS
203976760033_R03C01	1.09537	2.05475e-18	4.75346e-18	0.082806	Double neg	Control_nonGBA	PASS
203976760033_R05C01	0.957886	-1.66753e-19	0.0511288	0.0625334	Double neg	Control_GBA	PASS
203976760033_R07C01	1.00423	-6.19374e-19	-1.47759e-18	0.0430261	Double neg	PD_nonGBA	PASS
203976760077_R01C01	1.06346	1.93317e-19	9.64974e-19	0.0716812	Double neg	Control_GBA	PASS
203976760077_R04C01	1.09546	4.82048e-20	-6.49969e-18	0.0813181	Double neg	Control_nonGBA	PASS
203976760077_R08C01	1.09658	1.51708e-18	-2.62747e-18	0.0810085	Double neg	PD_GBA	PASS
203976760082_R02C01	1.08716	6.35695e-19	1.21422e-17	0.0769761	Double neg	PD_nonGBA	PASS
203976760082_R03C01	1.0884	-3.95347e-18	6.53801e-18	0.0777921	Double neg	Control_nonGBA	PASS
203976760082_R08C01	1.09242	9.40801e-19	3.30271e-18	0.0777031	Double neg	Control_nonGBA	PASS
203976760084_R03C01	1.11223	7.96113e-19	1.32123e-17	0.0827189	Double neg	PD_nonGBA	PASS
203976760084_R06C01	1.12066	3.05417e-19	-3.48644e-18	0.106387	Double neg	Control_nonGBA	FAIL
203977000007_R03C01	1.0911	-2.83664e-18	6.97387e-18	0.0660743	Double neg	PD_nonGBA	PASS
203977000007_R06C01	1.08801	0.00442212	4.57909e-18	0.0667008	Double neg	Control_nonGBA	PASS
203977000020_R02C01	1.07554	-2.72235e-18	-1.64307e-18	0.0680596	Double neg	Control_GBA	PASS
203977000020_R08C01	1.08859	5.34779e-18	-4.11557e-18	0.0869259	Double neg	Control_nonGBA	PASS
203977000021_R02C01	1.05124	1.8465e-18	3.1515e-18	0.0760434	Double neg	Control_nonGBA	PASS
203977000021_R05C01	1.08181	2.44681e-18	-1.01687e-17	0.0684262	Double neg	PD_nonGBA	PASS
203977000021_R08C01	1.06325	2.96189e-19	-8.53166e-19	0.0674966	Double neg	PD_GBA	PASS
203977000025_R01C01	1.07203	2.02218e-18	-1.23717e-17	0.0842496	Double neg	Control_nonGBA	PASS
203977000025_R04C01	1.06339	-3.90198e-19	-4.66034e-18	0.0690117	Double neg	PD_nonGBA	PASS
203977090057_R03C01	1.10936	-2.74279e-18	1.10324e-17	0.0832229	Double neg	PD_GBA	PASS
203977090057_R05C01	1.03751	0.0334842	1.42467e-17	0.0676707	Double neg	Control_nonGBA	PASS
203977090057_R07C01	1.06317	-2.11507e-19	2.34179e-18	0.0707766	Double neg	PD_GBA	PASS
203977090059_R02C01	0.999749	0.0298695	9.36133e-19	0.0435371	Double neg	Control_nonGBA	PASS
203977090059_R06C01	1.05965	6.92822e-19	-2.74293e-18	0.0751992	Double neg	Control_nonGBA	PASS
203977090061_R02C01	1.10524	1.40867e-18	-1.32374e-18	0.0852184	Double neg	PD_GBA	PASS
203977090061_R04C01	1.04288	0.0141206	1.77947e-18	0.0521576	Double neg	Control_GBA	PASS
203977090061_R06C01	1.05767	5.92534e-18	1.4178e-17	0.0805666	Double neg	Control_nonGBA	PASS
203977090062_R01C01	1.02189	0.0451782	2.90979e-18	0.0651585	Double neg	Control_GBA	PASS
203977090062_R04C01	1.08434	-1.32901e-18	4.30716e-18	0.0675965	Double neg	PD_nonGBA	PASS
203977090062_R07C01	1.05808	2.41269e-18	-5.27117e-18	0.0678794	Double neg	Control_nonGBA	PASS
203991450145_R04C01	1.09594	4.49414e-21	6.2188e-18	0.0706952	Double neg	Control_nonGBA	PASS
203991450162_R02C01	0.980295	0.0339528	0.0361702	0.0530159	Double neg	Control_nonGBA	PASS
203991450162_R03C01	1.09371	-2.71161e-18	7.01586e-19	0.0783253	Double neg	PD_GBA	PASS
203991450162_R06C01	1.07836	2.53557e-19	5.76424e-18	0.0742636	Double neg	PD_nonGBA	PASS
203991460040_R01C01	1.12106	-3.77044e-19	-2.00806e-18	0.0887131	Double neg	Control_GBA	PASS
203991460040_R05C01	1.05225	2.78098e-19	-3.30512e-18	0.0557616	Double neg	Control_nonGBA	PASS
203991460051_R03C01	1.06471	-1.43663e-19	1.39416e-17	0.0715601	Double neg	PD_GBA	PASS
203991460051_R04C01	1.10716	8.6564e-19	-1.20936e-17	0.0763169	Double neg	PD_nonGBA	PASS
203991460051_R08C01	1.07903	1.42193e-19	8.66314e-18	0.0646672	Double neg	Control_nonGBA	PASS
206514240003_R02C01	1.1065	1.09456e-18	-1.02214e-17	0.0851596	Double neg	Control_nonGBA	PASS
206514240003_R05C01	1.08845	-4.00714e-19	2.13265e-18	0.0730345	Double neg	PD_nonGBA	PASS
206514240003_R08C01	1.06642	0.00558496	-6.20528e-18	0.082514	Double neg	PD_GBA	PASS
206514240007_R04C01	1.09962	2.93392e-19	-1.02564e-17	0.0740888	Double neg	PD_GBA	PASS
206514240007_R08C01	0.985873	0.0596568	-3.18125e-18	0.0786531	Double neg	PD_GBA	PASS
206514240008_R01C01	1.04021	0.0112976	3.24413e-18	0.0566222	Double neg	PD_GBA	PASS
206514240019_R02C01	1.02476	-1.33098e-18	-1.07949e-18	0.0618765	Double neg	Control_nonGBA	PASS
206514240019_R03C01	1.08656	1.1682e-18	-1.05616e-18	0.076015	Double neg	PD_nonGBA	PASS
206514240019_R07C01	0.761972	1.14759e-18	0.254479	0.0724446	Double neg	PD_GBA	FAIL
206514240030_R03C01	1.09048	-5.895e-19	3.67985e-18	0.0689756	Double neg	PD_GBA	PASS
206514240030_R05C01	1.02963	8.78969e-19	-1.3514e-18	0.0566018	Double neg	PD_nonGBA	PASS
206514240030_R06C01	1.0423	1.71257e-18	1.97606e-18	0.0706795	Double neg	Control_nonGBA	PASS
206514240054_R04C01	0.964891	0.0313607	0.0627899	0.0787854	Double neg	Control_nonGBA	PASS
206514240054_R08C01	1.01677	1.0585e-18	-4.16343e-19	0.060792	Double neg	PD_nonGBA	PASS
206514240070_R04C01	0.882073	0.00634931	0.128383	0.0675414	Double neg	PD_nonGBA	PASS
206514240070_R05C01	1.0411	-1.7074e-19	-1.52673e-18	0.0651786	Double neg	PD_GBA	PASS
206514250016_R03C01	0.8501	0.00264775	0.174273	0.0656959	Double neg	PD_nonGBA	PASS
206514250016_R07C01	1.1031	1.47145e-19	4.74072e-18	0.0784021	Double neg	PD_GBA	PASS
206514250017_R04C01	1.10015	-2.50192e-18	-3.09149e-18	0.0735452	Double neg	PD_nonGBA	PASS
206514250017_R06C01	0.902964	0.0517787	0.0831897	0.0562951	Double neg	PD_GBA	PASS
206514250018_R01C01	0.936372	0.0371869	0.00688721	0.0512194	Double neg	PD_nonGBA	PASS
206514250018_R03C01	1.03609	-4.81895e-19	-2.40504e-18	0.0556379	Double neg	Control_nonGBA	PASS
206514250018_R07C01	1.01353	2.75826e-18	0.00502553	0.064547	Double neg	PD_GBA	PASS
206514250045_R01C01	0.888519	0.0256827	0.122113	0.0700433	Double neg	PD_GBA	PASS
206514250045_R08C01	1.01952	0.0251368	8.26824e-20	0.0618897	Double neg	PD_nonGBA	PASS
206514250046_R02C01	1.07984	-1.64138e-18	-6.76469e-18	0.0815188	Double neg	PD_GBA	PASS
206514250046_R06C01	1.05085	0.00863037	8.98113e-19	0.0696943	Double neg	PD_GBA	PASS
206514250050_R06C01	1.09714	-3.96218e-18	3.62279e-18	0.0811491	Double neg	PD_GBA	PASS
206514250052_R03C01	1.00975	-2.08466e-19	0.0151401	0.0448389	Double neg	Control_nonGBA	PASS
206514250052_R07C01	1.07985	-2.89679e-18	9.72507e-19	0.0732603	Double neg	PD_GBA	PASS
206514250057_R01C01	1.05367	7.70145e-19	-5.10847e-18	0.0574152	Double neg	Control_nonGBA	PASS
206514250057_R05C01	1.08625	9.57083e-19	-8.1261e-18	0.0722962	Double neg	PD_nonGBA	PASS
206514250057_R08C01	1.07665	-3.05764e-18	-7.44444e-18	0.0856196	Double neg	PD_GBA	PASS
206514250095_R03C01	1.05709	5.85079e-18	6.18793e-18	0.0798801	Double neg	PD_nonGBA	PASS
206522580023_R03C01	1.05945	-4.10547e-20	1.45375e-18	0.0548188	Double neg	PD_nonGBA	PASS
206522580065_R01C01	0.783021	1.24295e-18	0.224612	0.0531045	Double neg	Control_nonGBA	FAIL
206522580065_R04C01	1.04075	4.32791e-19	-3.06507e-18	0.0454409	Double neg	PD_nonGBA	PASS
206522580097_R06C01	0.983461	2.82391e-18	0.000404374	0.0683566	Double neg	PD_nonGBA	PASS
206522580097_R07C01	0.841099	2.37965e-19	0.169951	0.0661538	Double neg	PD_GBA	PASS
206522580101_R03C01	1.1024	1.37577e-18	-1.77818e-18	0.0732033	Double neg	PD_GBA	PASS
206522580101_R05C01	1.06516	-1.19072e-18	1.25747e-17	0.0727543	Double neg	PD_GBA	PASS
206522880145_R02C01	0.959618	2.63302e-18	0.0271268	0.0476231	Double neg	PD_GBA	PASS
206522880145_R05C01	0.855584	-9.57383e-19	0.174985	0.0656223	Double neg	PD_nonGBA	PASS
206522880146_R04C01	1.05642	3.39964e-19	-2.52867e-18	0.0687866	Double neg	PD_nonGBA	PASS
206522880146_R08C01	1.11019	-4.37652e-19	-6.04449e-19	0.0777638	Double neg	Control_nonGBA	PASS
206522880147_R01C01	1.09179	1.8919e-19	-6.89783e-18	0.0795008	Double neg	Control_nonGBA	PASS
206522880147_R03C01	1.08583	1.17396e-18	-2.29624e-18	0.079711	Double neg	PD_GBA	PASS
206522880174_R07C01	1.03086	-5.13695e-19	-1.23978e-18	0.063594	Double neg	PD_GBA	PASS
203973690050_R04C01	0.00871913	0.998268	0.0157028	0.0354124	NeuN+	Control_GBA	PASS
203973690050_R07C01	0.015577	0.98224	0.0205522	0.0326581	NeuN+	Control_nonGBA	PASS
203973690062_R04C01	-2.25161e-18	1.01108	-6.51347e-19	0.0457374	NeuN+	Control_nonGBA	PASS
203973690062_R06C01	-1.9178e-18	1.01752	-2.16798e-18	0.0356094	NeuN+	Control_GBA	PASS
203973690076_R03C01	5.20787e-19	1.01275	0.0023996	0.0429975	NeuN+	Control_GBA	PASS
203973690076_R04C01	-3.29527e-19	0.984706	0.0227353	0.0296631	NeuN+	PD_nonGBA	PASS
203973690076_R08C01	0.0104704	1.00433	0.00185804	0.0310888	NeuN+	Control_nonGBA	PASS
203973690083_R03C01	-1.37011e-19	1.0149	2.92655e-20	0.0307561	NeuN+	Control_nonGBA	PASS
203973690083_R08C01	-2.04183e-19	1.01385	-3.49555e-19	0.0343207	NeuN+	PD_nonGBA	PASS
203976760029_R03C01	-6.62933e-19	1.00972	5.40733e-19	0.0609897	NeuN+	PD_GBA	PASS
203976760029_R06C01	4.94851e-19	1.01272	0.0142177	0.0436795	NeuN+	Control_nonGBA	PASS
203976760029_R07C01	2.33337e-19	1.01243	5.3241e-19	0.0432628	NeuN+	Control_GBA	PASS
203976760030_R01C01	7.03192e-19	0.981082	0.0105172	0.0405139	NeuN+	Control_nonGBA	PASS
203976760030_R05C01	-6.51351e-19	0.99523	-2.76747e-19	0.0391877	NeuN+	Control_nonGBA	PASS
203976760030_R06C01	-1.31684e-18	1.01489	-4.84923e-18	0.0463302	NeuN+	PD_GBA	PASS
203976760031_R02C01	-5.06189e-19	1.00926	0.000547685	0.0263258	NeuN+	Control_nonGBA	PASS
203976760031_R05C01	5.88813e-19	1.01584	4.55522e-20	0.0292945	NeuN+	PD_nonGBA	PASS
203976760032_R02C01	9.92292e-19	1.02135	7.71667e-20	0.0307429	NeuN+	Control_nonGBA	PASS
203976760032_R05C01	0.00484305	1.00451	0.00719909	0.0327503	NeuN+	Control_nonGBA	PASS
203976760032_R06C01	6.08697e-19	1.01524	4.02303e-19	0.0312768	NeuN+	PD_nonGBA	PASS
203976760033_R01C01	-1.71442e-18	1.01127	2.48478e-18	0.0440137	NeuN+	Control_nonGBA	PASS
203976760033_R02C01	0.0191605	0.987347	0.0260233	0.0420716	NeuN+	PD_GBA	PASS
203976760033_R08C01	4.78095e-19	1.01438	4.40101e-20	0.0315136	NeuN+	Control_nonGBA	PASS
203976760077_R02C01	-5.69633e-19	1.01477	-6.96375e-19	0.030216	NeuN+	Control_nonGBA	PASS
203976760077_R05C01	8.80005e-19	1.01564	-6.2819e-19	0.0390125	NeuN+	Control_nonGBA	PASS
203976760077_R06C01	-1.56532e-18	1.00815	-2.48145e-19	0.0292518	NeuN+	PD_nonGBA	PASS
203976760082_R01C01	5.85868e-20	0.996003	0.016247	0.0277665	NeuN+	Control_nonGBA	PASS
203976760082_R05C01	-4.50379e-19	1.01745	1.47074e-19	0.0270883	NeuN+	PD_nonGBA	PASS
203976760082_R07C01	-5.06088e-19	1.00702	0.00393459	0.0286918	NeuN+	PD_GBA	PASS
203976760084_R01C01	0.00322253	1.01627	0.00524799	0.0377331	NeuN+	Control_GBA	PASS
203976760084_R04C01	1.02438e-19	1.01896	-2.93008e-19	0.0382592	NeuN+	Control_nonGBA	PASS
203976760084_R08C01	-1.74651e-18	1.01574	1.28525e-18	0.0376445	NeuN+	PD_nonGBA	PASS
203977000007_R02C01	0.000968979	1.01235	0.00781918	0.0279688	NeuN+	Control_nonGBA	PASS
203977000007_R04C01	4.01389e-19	1.0126	-5.23988e-20	0.0367548	NeuN+	Control_GBA	PASS
203977000007_R08C01	1.06177e-20	1.01513	0.00438248	0.031212	NeuN+	Control_nonGBA	PASS
203977000020_R03C01	-1.06733e-18	1.02134	4.33288e-19	0.0294782	NeuN+	PD_nonGBA	PASS
203977000020_R06C01	-2.32603e-19	1.02225	-7.80329e-20	0.0267896	NeuN+	Control_nonGBA	PASS
203977000020_R07C01	1.96624e-18	1.01372	-6.17658e-19	0.028194	NeuN+	Control_GBA	PASS
203977000021_R04C01	0.0152721	0.979391	0.00182331	0.0383346	NeuN+	Control_nonGBA	PASS
203977000021_R06C01	-1.79459e-18	1.02104	1.46272e-18	0.0388601	NeuN+	Control_nonGBA	PASS
203977000025_R03C01	-1.06267e-18	1.01875	1.67325e-18	0.0346905	NeuN+	Control_nonGBA	PASS
203977000025_R06C01	4.29244e-22	1.009	7.51375e-20	0.027026	NeuN+	PD_GBA	PASS
203977090057_R04C01	-2.25747e-18	1.01657	-6.4694e-19	0.0363226	NeuN+	Control_GBA	PASS
203977090057_R08C01	-1.29213e-19	1.01988	7.61786e-19	0.0319902	NeuN+	Control_nonGBA	PASS
203977090059_R01C01	1.13321e-18	1.01672	-5.84313e-19	0.0290223	NeuN+	PD_GBA	PASS
203977090059_R03C01	-1.52227e-18	1.02531	-3.46602e-19	0.0278703	NeuN+	PD_GBA	PASS
203977090059_R07C01	9.30911e-19	1.01956	1.23976e-19	0.0279173	NeuN+	Control_nonGBA	PASS
203977090061_R01C01	1.9079e-19	1.00954	2.07084e-19	0.0332578	NeuN+	Control_nonGBA	PASS
203977090061_R05C01	-3.39859e-18	1.02629	6.42721e-20	0.0372736	NeuN+	PD_nonGBA	PASS
203977090061_R08C01	0.0133794	0.99824	0.0106338	0.0333868	NeuN+	PD_nonGBA	PASS
203977090062_R02C01	-1.46026e-18	1.0184	7.1734e-19	0.0298541	NeuN+	Control_nonGBA	PASS
203977090062_R05C01	-4.41653e-19	1.01809	3.25947e-20	0.0291461	NeuN+	Control_nonGBA	PASS
203991450145_R01C01	-9.15899e-21	1.01079	7.6469e-20	0.0315923	NeuN+	Control_nonGBA	PASS
203991450145_R05C01	0.030444	0.97316	0.0287147	0.0402712	NeuN+	PD_GBA	PASS
203991450145_R06C01	-8.11854e-19	1.02255	3.51235e-19	0.0299811	NeuN+	PD_GBA	PASS
203991450162_R01C01	9.20936e-21	1.01391	0.000493661	0.029987	NeuN+	PD_nonGBA	PASS
203991450162_R05C01	-2.72566e-20	1.01453	3.90197e-19	0.0288519	NeuN+	Control_GBA	PASS
203991450162_R07C01	-1.02689e-18	1.0183	0.000358145	0.0402041	NeuN+	Control_nonGBA	PASS
203991460040_R03C01	-1.02866e-18	1.0111	3.01157e-19	0.0364611	NeuN+	Control_nonGBA	PASS
203991460040_R04C01	5.93228e-19	1.01032	4.12432e-19	0.0419961	NeuN+	PD_GBA	PASS
203991460040_R07C01	-5.79949e-19	1.00357	9.07586e-20	0.0312576	NeuN+	PD_nonGBA	PASS
203991460051_R02C01	2.86524e-19	1.00599	0.00639835	0.02798	NeuN+	PD_nonGBA	PASS
203991460051_R06C01	1.14948e-18	1.02162	4.14948e-19	0.0353445	NeuN+	Control_nonGBA	PASS
206514240003_R01C01	-6.26797e-19	1.00355	-2.74079e-19	0.0398425	NeuN+	PD_nonGBA	PASS
206514240003_R06C01	-5.90973e-19	1.00855	-9.16004e-19	0.0366239	NeuN+	PD_GBA	PASS
206514240007_R02C01	-1.83871e-19	1.00783	-8.96551e-20	0.0303104	NeuN+	PD_GBA	PASS
206514240007_R05C01	-1.39629e-18	1.01464	-6.33118e-20	0.033569	NeuN+	PD_nonGBA	PASS
206514240007_R07C01	-8.45212e-19	0.99786	-1.18473e-19	0.028374	NeuN+	Control_nonGBA	PASS
206514240008_R02C01	3.08565e-19	0.986836	-1.74815e-19	0.0354061	NeuN+	PD_nonGBA	PASS
206514240008_R07C01	-2.31022e-18	1.02043	-2.32708e-18	0.0382423	NeuN+	PD_GBA	PASS
206514240019_R04C01	-1.00132e-18	0.980767	0.00797439	0.0348089	NeuN+	PD_GBA	PASS
206514240019_R06C01	5.99939e-19	1.01539	5.83062e-19	0.0339221	NeuN+	PD_nonGBA	PASS
206514240019_R08C01	-1.40448e-18	1.021	-3.54167e-20	0.0396837	NeuN+	Control_nonGBA	PASS
206514240030_R01C01	-1.6395e-18	1.01049	1.85351e-18	0.0347156	NeuN+	PD_GBA	PASS
206514240030_R04C01	6.3118e-19	1.02404	7.85657e-19	0.0304894	NeuN+	Control_nonGBA	PASS
206514240030_R07C01	0.00261893	0.953278	0.0248855	0.0328254	NeuN+	PD_nonGBA	PASS
206514240054_R03C01	4.64667e-19	1.00639	-7.03456e-19	0.0268191	NeuN+	PD_nonGBA	PASS
206514240054_R05C01	0.00238606	0.995038	3.38163e-19	0.0331924	NeuN+	PD_GBA	PASS
206514240070_R02C01	-3.53506e-20	1.0154	-1.3943e-19	0.0305321	NeuN+	PD_nonGBA	PASS
206514240070_R08C01	0.000428567	1.0057	0.00644662	0.0285266	NeuN+	PD_GBA	PASS
206514250016_R01C01	-2.90166e-18	1.02389	-3.31652e-18	0.0418244	NeuN+	PD_GBA	PASS
206514250016_R08C01	-1.95343e-19	1.00951	-6.3704e-19	0.0313945	NeuN+	Control_nonGBA	PASS
206514250017_R02C01	-2.37311e-18	1.02015	1.2081e-18	0.0408398	NeuN+	PD_GBA	PASS
206514250017_R07C01	-1.66721e-18	1.01272	-1.39542e-19	0.0288471	NeuN+	PD_nonGBA	PASS
206514250018_R05C01	0.0204744	0.98997	7.89773e-19	0.0266303	NeuN+	PD_GBA	PASS
206514250018_R06C01	0.000274103	1.00537	-4.39427e-20	0.0361659	NeuN+	PD_GBA	PASS
206514250045_R03C01	0.0145146	0.991553	0.0179705	0.0341153	NeuN+	PD_GBA	PASS
206514250045_R06C01	9.02102e-19	1.02189	1.17138e-18	0.0348446	NeuN+	PD_GBA	PASS
206514250045_R07C01	1.8933e-19	1.01178	1.14345e-18	0.0336788	NeuN+	Control_nonGBA	PASS
206514250046_R03C01	0.00359369	0.988177	-6.41746e-19	0.0305555	NeuN+	Control_nonGBA	PASS
206514250046_R04C01	-1.9435e-18	1.02184	1.0645e-18	0.0296067	NeuN+	PD_GBA	PASS
206514250046_R08C01	0.00554958	0.981762	0.00961056	0.0294803	NeuN+	PD_nonGBA	PASS
206514250050_R01C01	-6.29687e-19	1.01232	-1.04758e-18	0.0306909	NeuN+	PD_GBA	PASS
206514250050_R07C01	6.46055e-20	1.01442	2.12903e-19	0.0378771	NeuN+	Control_nonGBA	PASS
206514250052_R02C01	1.69752e-18	1.01237	6.23904e-19	0.0298622	NeuN+	PD_GBA	PASS
206514250057_R02C01	4.78429e-19	1.01251	3.54617e-19	0.0306857	NeuN+	PD_nonGBA	PASS
206514250057_R04C01	-7.25366e-19	1.02384	-3.93294e-18	0.0410708	NeuN+	Control_nonGBA	PASS
206514250057_R06C01	-3.54506e-18	1.0137	5.67196e-19	0.0412065	NeuN+	PD_GBA	PASS
206514250095_R08C01	-1.06701e-18	1.01825	-6.39311e-19	0.0338917	NeuN+	PD_GBA	PASS
206522580023_R02C01	-7.28321e-18	1.02283	-3.14699e-18	0.0550071	NeuN+	Control_nonGBA	PASS
206522580023_R06C01	-1.7041e-18	1.01422	-4.76172e-19	0.0301419	NeuN+	PD_GBA	PASS
206522580023_R08C01	5.26688e-20	1.01924	-1.6616e-19	0.0367021	NeuN+	PD_nonGBA	PASS
206522580065_R02C01	1.42861e-18	1.00831	4.38617e-19	0.0385423	NeuN+	PD_nonGBA	PASS
206522580065_R05C01	0.0271215	0.954268	0.0210609	0.0335711	NeuN+	PD_GBA	PASS
206522580097_R01C01	-3.67773e-18	1.01462	-1.74042e-18	0.0420589	NeuN+	PD_nonGBA	PASS
206522580097_R04C01	2.65649e-19	1.01139	-7.06622e-20	0.0406077	NeuN+	PD_GBA	PASS
206522580101_R04C01	1.36518e-19	1.01595	2.7928e-20	0.024549	NeuN+	PD_nonGBA	PASS
206522580101_R07C01	9.55521e-19	1.014	1.24424e-19	0.0264902	NeuN+	Control_nonGBA	PASS
206522880145_R01C01	-8.80225e-19	1.01616	-3.39941e-19	0.0252732	NeuN+	PD_nonGBA	PASS
206522880145_R03C01	0.00865843	0.98599	-7.4329e-20	0.0319604	NeuN+	Control_nonGBA	PASS
206522880146_R03C01	-1.31719e-18	1.01567	1.07249e-18	0.0331243	NeuN+	PD_nonGBA	PASS
206522880146_R05C01	-2.1041e-18	1.01636	-1.26745e-18	0.035687	NeuN+	PD_GBA	PASS
206522880147_R04C01	4.64969e-19	1.01509	-1.23078e-18	0.0445272	NeuN+	PD_GBA	PASS
206522880147_R07C01	-3.83611e-18	1.01851	3.41533e-18	0.0370543	NeuN+	PD_nonGBA	PASS
206522880174_R03C01	3.57456e-19	1.0074	3.08551e-19	0.026919	NeuN+	Control_nonGBA	PASS
206522880174_R05C01	0.0328954	0.953525	2.35274e-19	0.0326875	NeuN+	PD_GBA	PASS
206522880174_R08C01	5.85449e-19	1.0176	3.44241e-18	0.0455186	NeuN+	PD_nonGBA	PASS
203973690050_R01C01	1.23308e-18	1.86097e-18	1.01747	0.0495065	SOX10+	Control_nonGBA	PASS
203973690050_R05C01	6.80759e-18	2.17871e-18	1.01625	0.0458258	SOX10+	Control_nonGBA	PASS
203973690050_R06C01	7.19757e-19	4.17141e-06	1.01435	0.0305336	SOX10+	PD_nonGBA	PASS
203973690062_R03C01	0.0464229	2.0556e-19	0.973649	0.0389564	SOX10+	PD_nonGBA	PASS
203973690062_R08C01	-5.54304e-19	2.89576e-18	1.01277	0.0524878	SOX10+	Control_nonGBA	PASS
203973690076_R01C01	0.314254	-1.10752e-18	0.677364	0.0520427	SOX10+	Control_nonGBA	FAIL
203973690076_R05C01	3.15448e-18	1.11899e-18	1.01913	0.0432951	SOX10+	Control_nonGBA	PASS
203973690076_R07C01	-3.73342e-18	-1.43593e-19	1.02303	0.0482044	SOX10+	Control_GBA	PASS
203973690083_R02C01	0.0334379	0.0262597	0.956325	0.0456313	SOX10+	PD_nonGBA	PASS
203973690083_R04C01	-7.20669e-19	-1.12357e-18	1.00928	0.0653439	SOX10+	PD_GBA	PASS
203973690083_R07C01	0.16689	1.81523e-19	0.834405	0.0419161	SOX10+	Control_nonGBA	PASS
203976760029_R02C01	0.0749624	0.00640973	0.935157	0.034416	SOX10+	Control_nonGBA	PASS
203976760029_R05C01	0.0296201	5.84548e-19	0.977664	0.0329187	SOX10+	PD_nonGBA	PASS
203976760029_R08C01	1.6652e-18	1.45414e-18	1.01205	0.0620206	SOX10+	Control_nonGBA	PASS
203976760030_R03C01	0.160788	-4.73416e-19	0.844556	0.0429996	SOX10+	Control_nonGBA	PASS
203976760030_R08C01	-2.31461e-18	-1.68773e-18	1.01787	0.0469009	SOX10+	Control_GBA	PASS
203976760031_R01C01	0.148225	0.0262174	0.831705	0.040937	SOX10+	Control_GBA	PASS
203976760031_R07C01	3.59862e-18	2.124e-18	1.02469	0.0529161	SOX10+	PD_nonGBA	PASS
203976760032_R03C01	0.199719	2.39202e-19	0.803836	0.0402269	SOX10+	Control_nonGBA	PASS
203976760032_R04C01	0.212881	3.63397e-19	0.790058	0.0439706	SOX10+	PD_GBA	FAIL
203976760032_R08C01	4.06568e-18	1.13433e-18	1.0232	0.0397592	SOX10+	Control_GBA	PASS
203976760033_R04C01	0.0683584	8.06841e-19	0.938119	0.0361368	SOX10+	PD_nonGBA	PASS
203976760033_R06C01	0.0364541	-2.12145e-20	0.972305	0.0395382	SOX10+	Control_nonGBA	PASS
203976760077_R03C01	0.0479598	0.00520213	0.949239	0.0326861	SOX10+	PD_nonGBA	PASS
203976760077_R07C01	-1.01326e-18	2.51386e-19	1.01554	0.0326609	SOX10+	Control_nonGBA	PASS
203976760082_R04C01	-1.77765e-18	-3.34102e-20	1.01308	0.0466012	SOX10+	Control_GBA	PASS
203976760082_R06C01	3.80854e-20	-3.91373e-20	1.01961	0.0269134	SOX10+	Control_nonGBA	PASS
203976760084_R02C01	0.0332379	1.41303e-19	0.982141	0.038723	SOX10+	Control_nonGBA	PASS
203976760084_R05C01	9.24178e-19	2.78604e-19	1.00146	0.035176	SOX10+	PD_GBA	PASS
203976760084_R07C01	-2.08774e-18	1.94645e-18	1.0357	0.0487698	SOX10+	Control_nonGBA	PASS
203977000007_R01C01	2.03723e-19	-1.61039e-18	1.01859	0.0436666	SOX10+	PD_GBA	PASS
203977000007_R05C01	3.87342e-18	1.04806e-18	1.01949	0.0385042	SOX10+	Control_nonGBA	PASS
203977000007_R07C01	0.0637033	7.2434e-21	0.950055	0.0341444	SOX10+	PD_GBA	PASS
203977000020_R04C01	4.02227e-18	-1.33001e-18	1.01698	0.0492731	SOX10+	Control_nonGBA	PASS
203977000020_R05C01	-2.20254e-18	3.05412e-19	1.02402	0.0328776	SOX10+	PD_GBA	PASS
203977000021_R01C01	0.147281	0.0277353	0.845148	0.0465226	SOX10+	PD_nonGBA	PASS
203977000021_R03C01	-1.9851e-18	-7.27258e-19	1.01806	0.0391635	SOX10+	Control_GBA	PASS
203977000021_R07C01	-9.60731e-19	-1.04893e-18	1.01563	0.0576486	SOX10+	Control_nonGBA	PASS
203977000025_R02C01	0.253225	1.38766e-18	0.747453	0.0482593	SOX10+	Control_GBA	FAIL
203977000025_R05C01	4.52811e-19	-2.43193e-18	1.02144	0.0546146	SOX10+	Control_nonGBA	PASS
203977090057_R01C01	0.0547006	0.00480147	0.955479	0.0325285	SOX10+	PD_nonGBA	PASS
203977090057_R02C01	-3.14117e-18	-1.48999e-18	1.02372	0.0477602	SOX10+	Control_nonGBA	PASS
203977090059_R04C01	0.156898	0.0371567	0.814474	0.0416192	SOX10+	Control_nonGBA	PASS
203977090059_R05C01	-5.38123e-19	2.87272e-18	1.01629	0.0510195	SOX10+	Control_GBA	PASS
203977090059_R08C01	0.276558	3.59293e-19	0.720136	0.0528588	SOX10+	PD_nonGBA	FAIL
203977090061_R03C01	4.23542e-18	2.05273e-18	1.02064	0.0387626	SOX10+	PD_nonGBA	PASS
203977090061_R07C01	6.09952e-19	6.23739e-19	1.01594	0.029741	SOX10+	Control_nonGBA	PASS
203977090062_R03C01	0.147129	0.00612627	0.844598	0.0364347	SOX10+	Control_nonGBA	PASS
203977090062_R06C01	6.52867e-18	-2.58775e-19	1.01509	0.0479108	SOX10+	PD_GBA	PASS
203977090062_R08C01	6.08131e-06	0.000755693	1.01176	0.032998	SOX10+	PD_nonGBA	PASS
203991450145_R02C01	0.00689552	-6.30521e-19	0.997671	0.0320938	SOX10+	PD_GBA	PASS
203991450145_R07C01	1.42121e-18	2.34016e-19	1.00822	0.0338246	SOX10+	Control_nonGBA	PASS
203991450162_R04C01	3.48395e-19	0.0418686	0.972971	0.0371203	SOX10+	Control_nonGBA	PASS
203991450162_R08C01	0.291622	2.92186e-19	0.706288	0.0461668	SOX10+	PD_GBA	FAIL
203991460040_R02C01	0.209663	-7.61529e-19	0.795185	0.0427574	SOX10+	PD_nonGBA	FAIL
203991460040_R08C01	4.19681e-18	-1.16723e-18	1.02109	0.0531193	SOX10+	Control_nonGBA	PASS
203991460051_R01C01	4.00115e-18	1.89236e-18	1.02455	0.0520467	SOX10+	Control_nonGBA	PASS
203991460051_R05C01	-9.68664e-19	-8.35272e-19	1.01548	0.0466486	SOX10+	Control_nonGBA	PASS
203991460051_R07C01	0.0853778	0.011135	0.908009	0.0383258	SOX10+	Control_GBA	PASS
206514240003_R04C01	0.193729	0.072678	0.710353	0.0540866	SOX10+	Control_nonGBA	FAIL
206514240007_R03C01	0.053359	0.01954	0.924605	0.0354557	SOX10+	PD_nonGBA	PASS
206514240007_R06C01	0.0285729	0.00101084	0.986404	0.0312089	SOX10+	PD_GBA	PASS
206514240008_R03C01	-6.1603e-19	2.77562e-18	1.02879	0.0607925	SOX10+	Control_nonGBA	PASS
206514240008_R05C01	0.119806	0.0460018	0.827307	0.0429414	SOX10+	PD_GBA	PASS
206514240008_R08C01	0.0498909	2.54208e-19	0.946657	0.032222	SOX10+	PD_nonGBA	PASS
206514240019_R01C01	0.246453	0.0340981	0.702888	0.0527613	SOX10+	PD_nonGBA	FAIL
206514240019_R05C01	0.115625	-1.87752e-19	0.89166	0.0363688	SOX10+	PD_GBA	PASS
206514240030_R02C01	0.303107	-3.57758e-19	0.692869	0.0459865	SOX10+	PD_GBA	FAIL
206514240054_R01C01	1.26249e-19	0.0157309	0.983273	0.0364558	SOX10+	PD_nonGBA	PASS
206514240054_R06C01	0.0733055	0.00261403	0.922582	0.0402174	SOX10+	PD_GBA	PASS
206514240054_R07C01	-1.47663e-18	4.02228e-18	1.01593	0.0501479	SOX10+	Control_nonGBA	PASS
206514240070_R03C01	3.57629e-18	3.24301e-20	1.01376	0.0637706	SOX10+	PD_GBA	PASS
206514240070_R07C01	-5.92416e-19	-7.28765e-19	1.01396	0.0451169	SOX10+	PD_nonGBA	PASS
206514250016_R02C01	0.296857	-6.74198e-19	0.68864	0.0529208	SOX10+	Control_nonGBA	FAIL
206514250016_R04C01	0.13457	4.05016e-19	0.858126	0.0410836	SOX10+	PD_GBA	PASS
206514250017_R08C01	1.13072e-18	9.26408e-19	1.01382	0.0304392	SOX10+	PD_GBA	PASS
206514250018_R02C01	-3.05506e-19	-1.1081e-19	1.00658	0.0465385	SOX10+	PD_GBA	PASS
206514250018_R04C01	0.0817882	4.8166e-19	0.916148	0.0373324	SOX10+	PD_nonGBA	PASS
206514250018_R08C01	0.0796418	3.60573e-19	0.918296	0.0381265	SOX10+	Control_nonGBA	PASS
206514250045_R02C01	0.0393918	1.32894e-18	0.970769	0.034615	SOX10+	Control_nonGBA	PASS
206514250045_R04C01	0.0650073	5.70136e-19	0.94117	0.0345593	SOX10+	PD_GBA	PASS
206514250045_R05C01	0.238703	-6.92682e-19	0.756171	0.0423523	SOX10+	PD_nonGBA	FAIL
206514250046_R01C01	0.199469	3.53855e-19	0.794899	0.0480539	SOX10+	PD_nonGBA	FAIL
206514250046_R07C01	0.0160099	5.42068e-19	0.999985	0.0411485	SOX10+	PD_GBA	PASS
206514250050_R04C01	0.142288	0.0501648	0.811084	0.0436366	SOX10+	PD_GBA	PASS
206514250050_R08C01	0.17686	4.23109e-19	0.817027	0.0395508	SOX10+	PD_nonGBA	PASS
206514250052_R01C01	0.165034	-4.39025e-19	0.828723	0.0474646	SOX10+	PD_nonGBA	PASS
206514250052_R08C01	0.182918	0.0480728	0.752668	0.0517837	SOX10+	Control_nonGBA	FAIL
206514250057_R03C01	-6.47532e-19	-8.51041e-19	1.01919	0.0498632	SOX10+	PD_GBA	PASS
206514250057_R07C01	-2.83216e-18	0.0326642	0.974834	0.032367	SOX10+	PD_nonGBA	PASS
206514250095_R01C01	-1.29719e-18	-2.1474e-18	1.01184	0.0366684	SOX10+	PD_nonGBA	PASS
206514250095_R04C01	0.168891	3.38454e-19	0.829052	0.0470111	SOX10+	PD_GBA	PASS
206522580023_R01C01	1.16028e-18	8.53348e-21	1.02475	0.0585041	SOX10+	PD_GBA	PASS
206522580023_R04C01	0.00963241	0.0165863	0.978836	0.0356172	SOX10+	Control_nonGBA	PASS
206522580023_R05C01	6.15563e-19	2.15374e-18	1.01506	0.0537627	SOX10+	PD_nonGBA	PASS
206522580065_R07C01	0.000450708	1.45335e-21	0.996537	0.031747	SOX10+	PD_nonGBA	PASS
206522580097_R05C01	-5.36676e-19	-7.81227e-19	1.01052	0.0307665	SOX10+	Control_nonGBA	PASS
206522580101_R06C01	0.0973237	-6.05544e-19	0.922696	0.0440381	SOX10+	PD_nonGBA	PASS
206522580101_R08C01	0.21298	-1.66804e-19	0.796191	0.0438349	SOX10+	PD_GBA	FAIL
206522880145_R04C01	3.82865e-19	2.64121e-19	1.0177	0.0281248	SOX10+	PD_GBA	PASS
206522880145_R07C01	0.184459	-3.11145e-19	0.801356	0.0509346	SOX10+	PD_GBA	PASS
206522880145_R08C01	0.195707	1.48007e-18	0.80156	0.0437002	SOX10+	PD_nonGBA	PASS
206522880146_R01C01	6.29442e-19	-1.5943e-19	1.01669	0.0347155	SOX10+	PD_GBA	PASS
206522880146_R02C01	0.0582966	-3.73449e-19	0.948023	0.0429787	SOX10+	Control_nonGBA	PASS
206522880147_R02C01	4.02568e-18	-2.21955e-18	1.02302	0.04272	SOX10+	PD_nonGBA	PASS
206522880147_R08C01	0.00982152	-6.22543e-19	1.00072	0.0299782	SOX10+	PD_GBA	PASS
