## Supplementary Data 4 CellCompositionComparisons for "Neuron-Specific DNA Methylation Differences in the Prefrontal Cortex in Parkinson’s Disease"

### Sheet: TtestStatisticsPD_Status
Supplementary Data 4: Comparison of cell composition estimates between control and PD groups
Cell_Type	Fraction	MeanControls	MeanPD	Pvalue
Double neg	NeuN-/SOX10+	0.00367175	0.0148723	0.0677362
SOX10+	CETYGO	0.0433717	0.040429	0.100663
Double neg	NeuN-/SOX10-	1.05689	1.04026	0.129746
Double neg	NeuN+/SOX6-	0.000130824	0.00137953	0.136593
SOX10+	NeuN-/SOX10+	0.977569	0.956822	0.158971
NeuN+	NeuN+	1.01076	1.00723	0.172344
NeuN+	NeuN+/SOX6+	0.106056	0.0954097	0.204586
NeuN+	NeuN-/SOX10-	0.00137164	0.0026038	0.244154
SOX10+	NeuN-/SOX10-	0.0332534	0.0475431	0.258499
Double neg	NeuN-/SOX10-/IRF8+	0.649212	0.674668	0.266431
SOX10+	NeuN-/SOX10-/IRF8-	0.120741	0.158481	0.297554
Double neg	NeuN-/SOX10-/IRF8-	0.353171	0.330843	0.304638
SOX10+	NeuN+/SOX6-	2.26e-18	7.74e-05	0.322223
NeuN+	NeuN+/SOX6-	0.792008	0.801425	0.327416
SOX10+	NeuN+/SOX6+	0.000534352	0.00152347	0.336567
SOX10+	NeuN-/SOX10-/IRF8+	0.00229269	0.00385769	0.431447
NeuN+	NeuN-/SOX10+	0.0020937	0.00287511	0.48189
Double neg	CETYGO	0.0703235	0.069116	0.585668
SOX10+	NeuN+	0.00346429	0.0046497	0.596037
Double neg	NeuN+/SOX6+	0.0855804	0.0829042	0.596297
NeuN+	CETYGO	0.0345478	0.0341573	0.731486
NeuN+	NeuN-/SOX10-/IRF8-	0.00344419	0.00317532	0.863007
NeuN+	NeuN-/SOX10-/IRF8+	3.52e-19	3.82e-19	0.883073
Double neg	NeuN+	0.00639536	0.00682428	0.896505
