## Supplementary Data 5 SampleDemographics for "Neuron-Specific DNA Methylation Differences in the Prefrontal Cortex in Parkinson’s Disease"

### Sheet: Sample Demographics
Supplementary Data 5a: Demographics of samples included in analyses
	PD-GBA1	PD-non-GBA1	Control-GBA1	Control-non-GBA1	P
Mean age (years) (± SD)	75.8 (8.2)	76.8 (9.2)	73.3 (15.5)	76.6 (10.3)	0.422
Mean PMI (hours) (± SD)	51.8 (26.7)	48.5 (23.1)	46.6 (29)	46.7 (22.3)	0.5
% males	53.3333	69.4118	65.3846	56.6372	0.1304
% PDD	45.5556	45.8824	0	0	-
Mean Braak LB stage (± SD)	5.8 (0.6)	5.8 (0.4)	0.0 (0)	0.0 (0)	-
Mean Braak NFT stage (± SD)	2.2 (1.1)	1.8 (0.8)	2.5 (1.2)	1.1 (0.9)	1.17e-13

### Sheet: Tukey
Supplementary Data 5b: Post-hoc Tukey's HSD test for Braak NFT stage
	Diff	Lower	Upper	Adjusted P
Cont_nonGBA vs Cont_GBA	-1.38155	-1.94661	-0.816498	6.998e-09
PD_GBA vs Cont_GBA	-0.295324	-0.909198	0.31855	0.599296
PD_nonGBA vs Cont_GBA	-0.690753	-1.28061	-0.100898	0.0143343
PD_GBA vs Cont_nonGBA	1.08623	0.673272	1.49918	4.509e-10
PD_nonGBA vs Cont_nonGBA	0.690799	0.314474	1.06712	2.05e-05
PD_nonGBA vs PD_GBA	-0.395429	-0.84172	0.0508617	0.102714
