## Supplementary Data 9 NeuN+DMPs for "Neuron-Specific DNA Methylation Differences in the Prefrontal Cortex in Parkinson’s Disease"

### Sheet: Sheet 1
Supplementary Data 9: All PD-associated DMPs in NeuN+ samples at P < 1.0E-06
DNAm Site	Estimate	SE	P (within NeuN+)	Interaction between PD status and cell type P (considering all cell types)	Chr	Position	UCSC_RefGene_Name	UCSC_RefGene_Group	Relation_to_Island
cg18248499	0.0489484	0.00713692	4.02039e-10	1.28e-06	chr11	124768241	ROBO4;ROBO4	TSS1500;TSS1500	OpenSea
cg09320924	0.0485657	0.00724588	8.64064e-10	0.000129932	chr5	80821883	SSBP2;SSBP2;SSBP2;SSBP2;SSBP2;SSBP2	Body;Body;Body;Body;Body;Body	OpenSea
cg27107882	0.0394807	0.00635272	9.03007e-09	1.29e-09	chr14	34519978			OpenSea
cg13471188	0.0447229	0.00723493	1.05674e-08	2.42e-06	chr2	20638399			OpenSea
cg00736744	0.0480829	0.00799163	2.29099e-08	4.24e-05	chr1	66748057	PDE4B;PDE4B;PDE4B;PDE4B;PDE4B	Body;Body;Body;Body;Body	OpenSea
cg11235594	0.0263556	0.00439371	2.49361e-08	0.0198741	chr2	110907413	NPHP1;NPHP1;NPHP1;NPHP1	Body;Body;Body;Body	OpenSea
cg14489013	0.0246854	0.00422574	5.15302e-08	0.016515	chr11	43758349	HSD17B12	Body	OpenSea
cg11902909	0.0373005	0.00658433	1.15427e-07	0.000820328	chr5	71945205			OpenSea
cg16233076	0.0253774	0.004512	1.38706e-07	0.00856889	chr1	38530169			OpenSea
cg16783053	0.0128858	0.00232373	1.98013e-07	2.71e-09	chr10	112261195	DUSP5	Body	S_Shelf
cg11619441	0.0308547	0.00565575	2.95707e-07	0.000168027	chr12	6277223			OpenSea
cg00060796	0.0239608	0.00445433	4.14449e-07	3.36e-05	chr13	99175814	STK24;STK24;STK24	TSS1500;Body;Body	OpenSea
cg17411016	0.0222269	0.00414846	4.55297e-07	1.02e-05	chr2	47100912			OpenSea
cg15058764	0.040449	0.00758883	5.14507e-07	0.00134135	chr18	30499336			OpenSea
cg05932860	0.0409003	0.00768665	5.35516e-07	2.23e-06	chr3	41017715			OpenSea
cg14426999	0.0228964	0.00433939	6.50741e-07	4.07e-05	chr20	42571490	TOX2;TOX2;TOX2	Body;5'UTR;5'UTR	OpenSea
cg11708033	0.0477294	0.00909932	7.45025e-07	5.83e-07	chr1	215841924	USH2A	Body	OpenSea
cg14000826	0.0229635	0.00440229	8.45467e-07	0.000109134	chr19	15358929	BRD4;BRD4	3'UTR;Body	OpenSea
cg13847853	0.03956	0.00763985	9.97415e-07	2.55e-09	chr17	39696336			OpenSea
