## Supplementary Data 10 GOAnalysis for "Neuron-Specific DNA Methylation Differences in the Prefrontal Cortex in Parkinson’s Disease"

### Sheet: Sheet 1
Supplementary Data 10: Gene ontology analysis from NeuN+ EWAS
GOTerm	Name	Type	nProbesinPathway	nGenesinPathway	nTestListProbesinPathway	nTestListGenesinPathway	P.GenesinTestList	OR	GenesinTestListAndPathway
GO:0032391	photoreceptor connecting cilium	CC	626	23	2	2	1.19882e-68	1.22014	NPHP1|USH2A
GO:0003713	transcription coactivator activity	MF	9334	230	2	2	1.61688e-07	1.20144	BRD4|TOX2
GO:0007423	sensory organ development	BP	11613	273	2	2	2.13406e-06	1.19678	NPHP1|USH2A
