## Supplementary Data 11 BraakNFTsensitivityAnalysis for "Neuron-Specific DNA Methylation Differences in the Prefrontal Cortex in Parkinson’s Disease"

### Sheet: Sheet 1
Supplementary Data 11: Results for 7 NeuN+ DMPs in sensitivity analysis with Braak NFT stage covariate
DNAm Site	Estimate	SE	P	Chr	Position	UCSC_RefGene_Name	UCSC_RefGene_Group	Relation_to_Island
cg09320924	0.055366	0.00777437	2.64e-10	chr5	80821883	SSBP2;SSBP2;SSBP2;SSBP2;SSBP2;SSBP2	Body;Body;Body;Body;Body;Body	OpenSea
cg18248499	0.0531518	0.00781597	1.16e-09	chr11	124768241	ROBO4;ROBO4	TSS1500;TSS1500	OpenSea
cg00736744	0.0562297	0.00891358	1.07e-08	chr1	66748057	PDE4B;PDE4B;PDE4B;PDE4B;PDE4B	Body;Body;Body;Body;Body	OpenSea
cg27107882	0.0394907	0.00688829	1.33e-07	chr14	34519978			OpenSea
cg11235594	0.0279912	0.00490997	1.53e-07	chr2	110907413	NPHP1;NPHP1;NPHP1;NPHP1	Body;Body;Body;Body	OpenSea
cg14489013	0.0260647	0.00465206	2.33e-07	chr11	43758349	HSD17B12	Body	OpenSea
cg13471188	0.0447488	0.0080524	2.82e-07	chr2	20638399			OpenSea
